# Association of genetically-predicted lipid traits and lipid-modifying targets with the risk of heart failure

**DOI:** 10.1101/2022.03.24.22272860

**Authors:** Jun Xiao, Jianguang Ji, Xi Yang, Keyuan Chen, Liangwan Chen, Wuqing Huang

## Abstract

**Aims:** To assess the association of lipid traits and lipid-modification via licensed or investigational targets with heart failure (HF) risk using 2-sample Mendelian randomization (MR) study.

**Methods and results:** Genetic variants obtained from genome-wide association studies (GWASs) in UK Biobank as instrumental variables to investigate the association of lipid traits (low-density lipoprotein cholesterol (LDL-C), high-density lipoprotein cholesterol (HDL-C), triglyceride (TG), apolipoprotein B (ApoB) and apolipoprotein AI (ApoAI)) and lipid-modifying effect of eight licensed or investigational drug targets with HF risk by using the inverse-variance weighted method. In this study, we observed that genetically-predicted levels of LDL-C, TG, LDL-C and ApoB were significantly related to HF risk, which were mainly mediated by CHD. Further MR analyses identified PCSK9, CETP and LPL, but not HMGCR, as potential targets to prevent HF. The genetic proxy of LDL-C and ApoB increase modified by PCSK9 showed similar evidence in increasing risk of HF (P_LDL-C_=1.27*10^−4^; P_ApoB_=1.94*10^−4^); CETP played a role in HF risk via modifying all investigational lipid traits with the strongest evidence though ApoB (P=5.87*10^−6^); LPL exerted effects on HF via modifying most lipid traits with the strongest evidence observed via modifying TG (P=3.73*10^−12^).

**Conclusions:** This 2-sample MR study provided genetic evidence of the associations between lipid traits and HF risk, which were mostly mediated by CHD. Besides, drug target MR studies indicated that PCSK9 inhibition, CETP inhibition and LPL activation, but not statins, were effective in reducing HF risk.
