## Supplementary table for "Association of genetically-predicted lipid traits and lipid-modifying targets with the risk of heart failure"

### Sheet: Legend
Contents:
Supplementary Table 1. Information of GWAS and eQTLsummary data.
Supplementary Table 2. Information of lipid-modifying drug targets.
Supplementary Table 3. Association between genetically-predicted lipid traits and the risk of heart failure in the univariable MR analysis.
Supplementary Table 4. Association between genetically-predicted lipid traits and the risk of heart failure in the multivariable MR analysis.
Supplementary Table 5. Association between genetically-predicted primary lipid-modifying effect of targets and the risk of heart failure in the univariable MR analysis.
Supplementary Table 6. Association between genetically-predicted identified lipid-modifying effects of identified targets and the risk of heart failure in the univariable MR analysis.
Supplementary Table 7. Association between genetically-predicted identified lipid-modifying effects of identified targets and the risk of heart failure in the multivariable MR analysis.
Supplementary Table 8. Association between genetically-predicted expression in whole blood of identified targets and lipid traits in the SMR analysis.
Supplementary Table 9. Association between genetically-predicted expression in whole blood or tissues of identified targets and heart failure in the SMR analysis.

### Sheet: Table 1
Supplementary Table 1. Information of GWAS and eQTLsummary data.
Characteristic	Resource	Population ancestry	Sample size	Number of SNPs
GWAS summary data
LDL cholesterol	UK Biobank	European	440546	12321875
HDL cholesterol	UK Biobank	European	403943	12321875
TG cholesterol	UK Biobank	European	441016	12321875
Apolipoprotein B	UK Biobank	European	439214	12321875
Apolipoprotein AI	UK Biobank	European	393193	12321875
Heart failure	HERMES Consortium	European	Case: 47,309; Control: 930,014	7773021
Coronary heart disease	CARDIoGRAMplusC4D	European	Case: 60,801; Control: 123,504	9455779
Type 2 diabetes	DIAGRAM Consortium	European	Case: 62,892; Control: 596,424	5030727
Body mass index	GIANT Consortium	European	681275	2336260
Diastolic blood pressure	International Consortium of Blood Pressure	European	757601	7160619
Systolic blood pressure	International Consortium of Blood Pressure	European	757601	7088083
eQTL data
eQTL	eQTLGen Consortium	Predominantly European	Whole blood: 31,684
	GTExV8	Predominantly European	Whole blood: 670 Adipose Subcutaneous: 581 Adipose Visceral Omentum:469 Heart Atrial Appendage:372 Small Intestine Terminal Ileum:174

### Sheet: Table2
Supplementary Table 2. Information of lipid-modifying drug targets.
Primary lipid modulation	Gene	Chromosome	Base pair(GRCh37)	Encoding target	Mechanism of action	Examples of drugs
LDLC(decreasing)	HMGCR	5	74632993-74657941	HMG-CoA reductase	HMGCR inhibition	Statins
	PCSK9	1	55505221-55530525	Proprotein convertase subtilisin/kexin type 9	PCSK9 inhibition	Evolocumab, alirocumab
	NPC1L1	7	44552134-44580929	Niemann-Pick C1-Like 1 protein	NPC1L1 inhibition	Ezetimibe
TG(decreasing)	PPARA	22	46546429-46639652	Peroxisome Proliferator Activated Receptor Alpha	PPARA activation	Fibrates
	LPL	8	19796764-19824770	Lipoprotein lipase	LPL activation	Ibrolipim(investigational)
	ANGPTL3	1	63063191-63071984	Angiopoietin Like 3	ANGPTL3 inhibition	Evinacumab(investigational)
	APOC3	8	19796764-19824770	Apolipoprotein C3	APOC3 inhibition	Volanesorsen(investigational)
HDLC(increasing)	CETP	16	56995862-57017757	Cholesteryl ester transfer protein	CETP inhibition	Torcetrapib, dalcetrapib, evacetrapib,anacetrapib(investigational)

### Sheet: Table3
Supplementary Table 3. Association between genetically-predicted lipid traits and the risk of heart failure in the univariable MR analysis.
Exposure	Number of SNPs	beta	se	p value	p value of MR-PRESSO Global test	p value of MR-PRESSO Distortion test
LDLC	150	0.145485	0.0499506	0.00358458	<0.001	0.417
TG	252	0.132539	0.0315287	2.6253e-05	<0.001	0.612
Apo B	172	0.169252	0.0394909	1.82034e-05	<0.001	0.774
HDLC	311	-0.112529	0.0313991	0.000338608	<0.001	0.414
Apo AI	251	-0.0757006	0.0303189	0.0125316	<0.001	0.378
* p<0.01 indicates significance after bonferreni correction.

### Sheet: Table4
Supplementary Table 4. Association between genetically-predicted lipid traits and the risk of heart failure in the multivariable MR analysis.
Exposure	Number of SNPs	beta	se	p value
Adjusted for coronary heart disease
LDLC	128	0.0293519	0.0414023	0.478359
TG	227	0.0475093	0.0278999	0.0885969
Apo B	114	0.00769082	0.0361353	0.831457
HDLC	263	-0.0327932	0.0318926	0.303838
Apo AI	222	-0.0172994	0.0280852	0.537919
Adjusted for type 2 diabetes
LDLC	67	0.227636	0.0616275	0.000220981
TG	148	0.147641	0.0322117	4.57357e-06
Apo B	79	0.198012	0.0580149	0.000642216
HDLC	176	-0.0815204	0.0412891	0.0483382
Apo AI	154	-0.0638951	0.0371783	0.0856849
Adjusted for BMI
LDLC	47	0.258649	0.0575109	6.87912e-06
TG	100	0.140412	0.0300656	3.00917e-06
Apo B	56	0.250353	0.0586529	1.96899e-05
HDLC	117	-0.0736284	0.037581	0.0500902
Apo AI	93	-0.0370139	0.038115	0.331493
Adjusted for systolic blood pressure
LDLC	82	0.184603	0.0459464	5.87479e-05
TG	133	0.0736862	0.0318663	0.0207581
Apo B	101	0.128751	0.0381675	0.000742711
HDLC	178	-0.0905468	0.0331677	0.00633407
Apo AI	147	-0.0477416	0.0321311	0.137322
Adjusted for diastolic blood pressure
LDLC	82	0.162025	0.0467778	0.000532782
TG	146	0.084572	0.0322815	0.00879748
Apo B	96	0.118051	0.0385306	0.00218534
HDLC	177	-0.082346	0.0337203	0.0146048
Apo AI	150	-0.0512962	0.032573	0.115301
*p<0.01 indicates significance after bonferreni correction.

### Sheet: Table5
Supplementary Table 5. Association between genetically-predicted primary lipid-modifying effect of targets and the risk of heart failure in the univariable MR analysis.
Exposure	Number of SNPs	beta	se	p value	p value of MR-PRESSO Global test
LDLC
HMGCR	16	-0.126735	0.0817065	0.120877	0.715
PCSK9	28	0.243909	0.0636554	0.000127252	0.27
NPC1L1	6	0.21753	0.178399	0.222712	0.817
TG
PPARA	1	0.157016	0.555163	0.777308	NA
LPL	41	0.198473	0.0285701	3.73438e-12	0.898
ANGPTL3	18	0.159572	0.0622443	0.0103579	0.6
APOC3	31	0.0912257	0.0373061	0.0144719	0.002
Apo B
HMGCR	13	-0.110162	0.0998479	0.269897	0.621
PCSK9	24	0.241645	0.0648383	0.000193862	0.281
NPC1L1	5	0.188799	0.222351	0.395823	0.792
PPARA	NA	NA	NA	NA	NA
LPL	11	0.682397	0.136298	5.53879e-07	0.706
ANGPTL3	4	0.360358	0.188633	0.056086	0.886
APOC3	16	0.212439	0.116543	0.0683291	0.014
HDLC
CETP	92	-0.0713445	0.0161551	1.00439e-05	0.639
Apo AI
CETP	79	-0.0840602	0.0202797	3.39756e-05	0.497
*p<0.00625 indicates significance after bonferreni correction.

### Sheet: Table6
Supplementary Table 6. Association between genetically-predicted lipid-modifying effects of identified targets and the risk of heart failure in the univariable MR analysis.
Exposure	Number of SNPs	beta	se	p value	p value for MR-PRESSO Global test
PCSK9
LDLC	28	0.243909	0.0636554	0.000127252	0.27
TG	NA	NA	NA	NA	NA
Apo B	24	0.241645	0.0648383	0.000193862	0.281
HDLC	NA	NA	NA	NA	NA
Apo AI	1	-0.904005	0.622676	0.146555	NA
CETP
LDLC	8	0.577199	0.152231	0.000149686	0.703
TG	11	0.50406	0.128484	8.74042e-05	0.797
Apo B	20	0.388409	0.085719	5.86523e-06	0.815
HDLC	92	-0.0713445	0.0161551	1.00439e-05	0.639
Apo AI	79	-0.0840602	0.0202797	3.39756e-05	0.497
LPL
LDLC	NA	NA	NA	NA	NA
TG	41	0.198473	0.0285701	3.73438e-12	0.919
Apo B	11	0.682397	0.136298	5.53879e-07	0.722
HDLC	41	-0.198056	0.0308553	1.37297e-10	0.958
Apo AI	35	-0.247577	0.0399249	5.60801e-10	0.849
*p<0.0167 indicates significance after bonferreni correction.

### Sheet: Table7
Supplementary Table 7. Association between genetically-predicted lipid-modifying effects of identified targets and the risk of heart failure in the multivariable MR analysis.
Exposure	Number of SNPs	beta	se	p value
Adjusted for coronary heart disease
PCSK9
LDLC	27	0.325831	0.160432	0.0422597
TG	NA	NA	NA	NA
Apo B	23	0.286146	0.193117	0.138414
HDLC	NA	NA	NA	NA
Apo AI	NA	NA	NA	NA
CETP
LDLC	8	0.470073	0.350002	0.179253
TG	11	0.392917	0.225108	0.0809053
Apo B	20	0.367723	0.120395	0.00225584
HDLC	92	-0.0413845	0.0173393	0.0169987
Apo AI	77	-0.0635782	0.0237815	0.0075079
LPL
LDLC	NA	NA	NA	NA
TG	36	0.146467	0.0558829	0.0087681
Apo B	10	0.205353	0.383858	0.592669
HDLC	40	-0.186646	0.0542002	0.00057393
Apo AI	35	-0.206972	0.0836916	0.0133971
*p<0.0167 indicates significance after bonferreni correction.

### Sheet: Table 8
Supplementary Table 8. Association between genetically-predicted expression in whole blood of identified targets and lipid traits in the SMR analysis .
Gene	top eQTL SNP	SNP Chromosome	SNP base pair	Effect allele	Other allele	Effect allele frequency	eQTL association					Outcome	GWAS association				SMR association				HEIDI Test
							beta	se	p-value	F-statistic			beta	se	p-value		beta	se	p-value		p-value	Number of SNPs
PCSK9	rs472495	1	55521313	T	G	0.627812	0.187357	0.0251221	8.79413e-14	55.6196		LDLC	0.0425743	0.00218093	7.29962e-85		0.227236	0.0326172	3.2434e-12		0.196154	7
												TG	-0.00294601	0.0020802	0.16		-0.015724	0.0113013	0.164119		0.810275	7
												Apo B	0.0407634	0.00217172	1.29987e-78		0.217571	0.0313918	4.18416e-12		0.212641	7
												HDLC	0.0066365	0.00199416	0.000870001		0.0354217	0.0116553	0.00237278		0.497336	7
												Apo AI	-0.0013953	0.00205281	0.5		-0.00744728	0.0110021	0.498471		0.555654	7
CETP	rs1532624	16	57005479	A	C	0.433538	-0.130051	0.0080516	1.09579e-58	260.893		LDLC	-0.0275397	0.00210609	4.49987e-39		0.211761	0.020836	2.89321e-24		1.43145e-16	20
												TG	-0.0286856	0.00200875	2.90001e-46		0.220572	0.0206169	1.03332e-26		3.66224e-19	20
												Apo B	-0.0403902	0.00209857	1.50003e-82		0.310572	0.0251017	3.68035e-35		7.99194e-24	20
												HDLC	0.19078	0.00190391	0		-1.46696	0.0919936	3.01979e-57		1.40212e-39	20
												Apo AI	0.152155	0.00197178	0		-1.16996	0.0740035	2.67249e-56		6.33115e-39	20
LPL	rs78299715	8	19905904	G	C	0.107362	0.780815	0.0794498	8.54819e-23	96.5852		LDLC	-0.0112174	0.00370902	0.0025		-0.0143663	0.00497003	0.0038453		0.00301639	17
												TG	-0.189014	0.00351691	0		-0.242073	0.0250399	4.14469e-22		7.02996e-06	17
												Apo B	-0.0331759	0.00369432	2.70023e-19		-0.0424888	0.00640914	3.37029e-11		3.55178e-05	17
												HDLC	0.167682	0.00337431	0		0.214753	0.0222748	5.36368e-22		7.0833e-06	17
												Apo AI	0.121307	0.0034852	1.90108e-265		0.155359	0.0164263	3.13918e-21		5.8468e-06	17
*p<0.0167 indicates significance after bonferreni correction. eQTLs summary data of CETP and LPL expression in whole blood were obtained from eQTLGen Consortium, the eQTLs summary data of PCSK9 obtained from GTExV8.

### Sheet: Table 9
Supplementary Table 9. Association between genetically-predicted expression in whole blood or tissues of identified targets and heart failure in the SMR analysis .
Gene	top eQTL SNP	SNP Chromosome	SNP base pair	Effect allele	Other allele	Effect allele frequency	eQTL association						GWAS association				SMR association				HEIDI Test
							Tissue*	beta	se	p-value	F-statistic		beta	se	p-value		beta	se	p-value		p-value	Number of SNPs
PCSK9	rs472495	1	55521313	T	G	0.627812	Whole Blood	0.187357	0.0251221	8.79413e-14	55.6196		0.0141	0.0082	0.0840195		0.0752574	0.044915	0.0938258		0.633324	8
	rs2495503	1	55485917	G	A	0.745399	Adipose Visceral Omentum	-0.608977	0.0570229	1.26931e-26	114.052		-0.0063	0.0092	0.4957		0.0103452	0.0151383	0.494367		0.759287	9
CETP	rs1532624	16	57005479	A	C	0.433538	Whole Blood	-0.130051	0.0080516	1.09579e-58	260.893		-0.0101	0.008	0.2067		0.0776618	0.061702	0.208153		0.000306623	20
	rs1800775	16	56995236	A	C	0.49591	Heart Atrial Appendage	-0.337951	0.0607301	2.62449e-08	30.967		-0.0074	0.0079	0.3494		0.0218967	0.023705	0.355635		NA	NA
	rs56156922	16	56987369	C	T	0.297546	Adipose Subcutaneous	-0.292047	0.0522748	2.31346e-08	31.2119		-0.0284	0.0085	0.000853709		0.0972446	0.0339127	0.00413734		NA	NA
	rs17231506	16	56994528	T	C	0.295501	Small Intestine Terminal Ileum	-0.450156	0.0729752	6.88898e-10	38.0518		-0.0287	0.0084	0.000663804		0.0637557	0.0213313	0.00280049		NA	NA
LPL	rs78299715	8	19905904	G	C	0.107362	Whole Blood	0.780815	0.0794498	8.54819e-23	96.5852		-0.039	0.0147	0.00791207		-0.0499478	0.0195004	0.010426		0.594347	18
	rs287	8	19815556	G	A	0.276074	Adipose Subcutaneous	0.0984876	0.0179763	4.28361e-08	30.0167		-0.0139	0.0091	0.1269		-0.141135	0.0959212	0.141194		NA	NA
*p<0.0167 indicates significance after bonferreni correction. eQTLs summary data of CETP and LPL expression in whole blood were obtained from eQTLGen Consortium, other eQTLs summary data obtained from GTExV8.
